# B cell-extrinsic and intrinsic factors linked to early immune repletion after anti-CD20 therapy in patients with Multiple Sclerosis of African Ancestry

**DOI:** 10.1101/2025.03.05.25321882

**Authors:** Gregg J. Silverman, Abhimanyu N. Amarnani, Arnaldo A. Armini, Angie Kim, Hannah Kopinsky, David Fenyo, Ilya Kister

## Abstract

In prior investigations, we identified patients of African ancestry (AA) with Multiple Sclerosis (MS) who displayed more rapid B-cell repopulation after treatment with anti-CD20 monoclonal antibodies. In this study, we explored immunologic, serum drug monitoring, and genetic factors that may contribute to a faster rate of B-cell repletion in AA patients with MS, with comparisons to those with usual repletion patterns after semi-annual infusions. Our assessment of extrinsic factors revealed an unexpected prevalence of anti-drug antibodies against ocrelizumab with concurrent undetectable serum drug levels in this patient subset. Considering intrinsic factors, a separate set of ER patients of African descent, without anti-drug antibodies, showed a significant overrepresentation of genetic polymorphisms, that included single nucleotide polymorphisms (SNPs) that map to genes for the B cell survival factor (BAFF) and antibody-dependent cytotoxicity, as well as pathways involved in the inflammatory response, leukocyte activation, and B cell differentiation. Larger studies are now needed to determine whether these genetic factors in AA MS patients, associated with early repletion, may lead to impaired therapeutic benefits and clinical progression, and the findings could be used to guide future personalized therapeutic strategies.
