## Supplemental Table 3 for "B cell-extrinsic and intrinsic factors linked to early immune repletion after anti-CD20 therapy in patients with Multiple Sclerosis of African Ancestry"

### Sheet: gProfiler_results_ordered_GOBP_
source	term_name	term_id	adjusted_p_value	negative_log10_of_adjusted_p_value	term_size	query_size	intersection_size	intersections	Expected_Overlap	Fold_Enrichment	NES
GO:BP	cell surface receptor signaling pathway	GO:0007166	5.94e-05	4.22594	2799	214	59	DOK6,TRAF3IP2,OAS3,IL4,RELN,PDCD1LG2,SMAD3,CD200R1,IL1RAP,IL2RB,LRRK2,PLCB1,PRKCQ,PTPRG,SNCA,STAT3,PTPN2,ALK,ANKS1B,CDK14,IL2RA,TGFBR3,TSHR,SPRED2,WWOX,BANK1,CCR6,XCR1,AGAP2,CDH2,CD2,CD247,CDH13,IL1R1,TRAF1,ARHGEF2,BLK,C5,CD226,GATA3,IRF1,PTPRD,HHAT,ANKS1A,IL1R2,CADM1,IGF1R,NTRK2,CYLD,IL12RB2,IRGM,NOD2,FLT1,RAB14,BMP2K,PRRX1,KIF16B,PTPN3,JAK3	4.5109	13.0794	13.0794
Reference	B cell differentiation	Kass_Salerno_Lee	1.87e-262	261.727	8803	707	228	atp1b1, ebf1, bank1, tifa, fam53b, bach2, cyth4, cd2, dlg2, adgrg1, tspan13, abhd6, ablim1, abr, acoxl, actr2, adam15, adk, aff3, agap2, ank2, anxa5, arap2, atg16l1, atic, atp12a, bach1, bcas4, blk, c12orf42, c7orf50, cab39l, cadm1, camk1d, card8, cbfa2t3, ccdc50, ccdc88c, ccr6, cd200r1, cd226, cd244, cd247, cd27-as1, cd6, cdip1, cdk14, cdk8, cep128, cfdp1, chodl, ciita, col4a3, csgalnact1, cux1,…	18.3115	12.4512	12.4512
GO:BP	intracellular signal transduction	GO:0035556	0.02139	1.66979	2668	223	52	DOK6,TRAF3IP2,RELN,SMAD3,CLEC16A,CD200R1,LRRK2,PLCB1,PRKCQ,STAT3,VWF,CAMTA1,DENND3,PREX2,PTPN2,ALK,FHIT,TGFBR3,SPRED2,WWOX,BANK1,CCR6,XCR1,AGAP2,CDH2,INAVA,CDH13,RIT1,TRAF1,ARHGEF2,BLK,DOCK2,GATA3,DYRK3,RIN2,TBC1D7,DDAH1,IGF1R,NTRK2,WWC1,CYLD,IRGM,KCNC2,NOD2,FLT1,TTN,MCF2L,RP1L1,PTPN3,JAK3,PRKG1,RGS6	4.34633	11.9641	11.9641
GO:BP	immune response	GO:0006955	0.00153644	2.81348	1988	186	40	TRAF3IP2,OAS3,IL4,PDCD1LG2,SMAD3,CD200R1,IL1RAP,IL2RB,PRKCQ,SNCA,VAMP3,STAT3,PTPN2,IL2RA,TGFBR3,BANK1,CCR6,XCR1,INAVA,CD2,CD247,IL1R1,ARHGEF2,BLK,C5,CD226,CD244,DOCK2,GATA3,IRF1,PTPRD,ACTR2,IL1R2,CADM1,IGF1R,LAIR1,CYLD,IRGM,NOD2,ATG5	3.74245	10.6882	10.6882
GO:BP	leukocyte activation	GO:0045321	3.06e-06	5.51414	946	186	30	SKAP2,TRAF3IP2,IL4,PDCD1LG2,SMAD3,LRRK2,PRKCQ,SNCA,WDFY4,CXADR,STAT3,PTPN2,IL2RA,TSHR,BANK1,CCR6,CD2,CD247,JAML,SMARCE1,CD226,CD244,DOCK2,GATA3,IRF1,IKZF1,CYLD,IRGM,NOD2,ATG5	5.89852	5.08602	5.08602
GO:BP	inflammatory response	GO:0006954	0.0363453	1.43955	829	185	21	TRAF3IP2,IL4,SMAD3,CD200R1,IL1RAP,LRRK2,PRKCQ,SNCA,STAT3,MMP26,PTPN2,IL2RA,CCR6,XCR1,IL1R1,C5,GATA3,IL1R2,CYLD,IRGM,NOD2	4.68637	4.48108	4.48108
GO:BP	lymphocyte activation	GO:0046649	1.74e-05	4.75837	783	186	26	SKAP2,TRAF3IP2,IL4,PDCD1LG2,SMAD3,PRKCQ,WDFY4,CXADR,STAT3,PTPN2,IL2RA,TSHR,BANK1,CCR6,CD2,CD247,JAML,SMARCE1,CD244,DOCK2,GATA3,IRF1,IKZF1,CYLD,NOD2,ATG5	6.17625	4.20968	4.20968
GO:BP	cytokine production	GO:0001816	1.46e-07	6.83554	779	186	29	OAS3,IL4,PDCD1LG2,SMAD3,CD200R1,IL1RAP,LRRK2,PLCB1,PRKCQ,STAT3,NAV3,PCSK5,BANK1,INAVA,CD2,IL1R1,ARHGEF2,C5,CD226,CD244,GATA3,IRF1,IL1R2,CADM1,CYLD,IL12RB2,IRGM,NOD2,ATG5	6.92426	4.18817	4.18817
