## Supplemental Table 4 for "B cell-extrinsic and intrinsic factors linked to early immune repletion after anti-CD20 therapy in patients with Multiple Sclerosis of African Ancestry"

### Sheet: HighsCD40LandERSig
RsID_1	ID	High_Homozygous	High_Heterozygous	High_Germline	Low_Homozygous	Low_Heterozygous	Low_Germline	gene_names	chr	start	end	strand	gene_ids	X3_prime_utr_variant	X5_prime_utr_variant	nmd_transcript_variant	intron_variant	missense_variant	non_coding_transcript_exon_variant	non_coding_transcript_variant	splice_acceptor_variant	splice_donor_5th_base_variant	splice_polypyrimidine_tract_variant	splice_region_variant	stop_gained	synonymous_variant	CHROM	POS	OR_High_vs_Low_Hom_Germ	SE_log_OR_High_vs_Low_Hom_Germ	Lower_CI_High_vs_Low_Hom_Germ	Upper_CI_High_vs_Low_Hom_Germ	OR_High_vs_Low_Het_Germ	SE_log_OR_High_vs_Low_Het_Germ	Lower_CI_High_vs_Low_Het_Germ	Upper_CI_High_vs_Low_Het_Germ	Sig_OR_High_vs_Low_Hom_Germ	Sig_OR_High_vs_Low_Het_Germ	Fisher_pvalue_High_vs_Low_Hom_Germ	FDR_Adjusted_pvalue	HighsCD40L_allele_freq	LowsCD40L_allele_freq	Difference
rs6500336	rs6500336	1	3	0	0	3	11			-1	-1			0	0	0	0	0	0	0	0	0	0	0	0	0	16	50831638	1221	4.58249	0.15347	9.71419e+06	111	3.27647	0.180441	68282.6	N	N	0.0114379	1	0.625	0.107143	0.517857
rs1790440	rs1790440	4	0	0	2	10	2	MYO5B	18	50191925	50191925	+	ENSG00000167306	0	0	0	4	0	0	2	0	0	0	0	0	0	18	50191925	41	3.34608	0.0581486	28908.7	0.207921	4.53599	2.86e-05	1510.12	N	N	0.00980392	1	1	0.5	0.5
rs2065554	rs2065554	2	2	0	1	5	8	PLPP3	1	56570374	56570374	+	ENSG00000162407	0	0	0	2	0	0	1	0	0	0	0	0	0	1	56570374	154.636	3.39245	0.200261	119406	33.3529	3.28568	0.0532479	20891.3	N	N	0.0369281	1	0.75	0.25	0.5
rs72932868	rs72932868	0	4	0	0	1	13			-1	-1			0	0	0	0	0	0	0	0	0	0	0	0	0	1	67402943	131	5.48419	0.00281213	6.1025e+06	488.273	3.35102	0.685831	347622	N	N	0.00163399	1	0.5	0.0357143	0.464286
rs10826406	rs10826406	2	2	0	0	8	6	MPP7	10	28144779	28144779	+	ENSG00000150054	0	0	1	8	0	0	2	0	0	0	0	0	0	10	28144779	1281	4.54314	0.17392	9.43514e+06	15.8148	3.28079	0.0254917	9811.35	N	N	0.0375817	1	0.75	0.285714	0.464286
rs6445279	rs6445279	2	2	0	0	8	6	CADPS	3	62579708	62579708	+	ENSG00000163618	0	0	0	5	0	0	0	0	0	0	0	0	0	3	62579708	1281	4.54314	0.17392	9.43514e+06	15.8148	3.28079	0.0254917	9811.35	N	N	0.0375817	1	0.75	0.285714	0.464286
rs17061334	rs17061334	0	4	0	0	2	12	ENSG00000254186	5	163224246	163224246	+	ENSG00000254186	0	0	0	2	0	0	2	0	0	0	0	0	0	5	163224246	121	5.48476	0.00259453	5.64302e+06	236.238	3.28675	0.376366	148282	N	N	0.00490196	1	0.5	0.0714286	0.428571
rs77847765	rs77847765	0	4	0	0	2	12			-1	-1			0	0	0	0	0	0	0	0	0	0	0	0	0	5	55924752	121	5.48476	0.00259453	5.64302e+06	236.238	3.28675	0.376366	148282	N	N	0.00490196	1	0.5	0.0714286	0.428571
rs12142823	1kg_1_67545939	0	4	0	0	3	11	IL12RB2	1	67307668	67307668	+	ENSG00000081985	0	4	0	0	0	0	0	0	0	0	0	0	0	1	67307668	111	5.48544	0.00237695	5.18354e+06	146.806	3.26444	0.244341	88205	N	N	0.0114379	1	0.5	0.107143	0.392857
rs1236481	rs1236481	0	4	0	0	3	11	BACH1	21	29325352	29325352	+	ENSG00000156273	0	0	0	5	0	0	0	0	0	0	0	0	0	21	29325352	111	5.48544	0.00237695	5.18354e+06	146.806	3.26444	0.244341	88205	N	N	0.0114379	1	0.5	0.107143	0.392857
rs7585217	rs7585217	0	4	0	0	3	11	ATG16L1	2	233280760	233280760	+	ENSG00000085978	0	0	1	12	0	0	6	0	0	0	0	0	0	2	233280760	111	5.48544	0.00237695	5.18354e+06	146.806	3.26444	0.244341	88205	N	N	0.0114379	1	0.5	0.107143	0.392857
rs11209049	1kg_1_67549290	0	4	0	0	4	10	IL12RB2	1	67311019	67311019	+	ENSG00000081985	0	0	2	15	0	0	2	0	0	0	0	0	0	1	67311019	101	5.48626	0.00215936	4.72408e+06	101	3.25374	0.171666	59423.7	N	N	0.0228758	1	0.5	0.142857	0.357143
rs72976353	imm_2_233868282	0	4	0	0	4	10	ATG16L1	2	233294897	233294897	+	ENSG00000085978	6	0	1	0	0	2	0	0	0	0	0	0	0	2	233294897	101	5.48626	0.00215936	4.72408e+06	101	3.25374	0.171666	59423.7	N	N	0.0228758	1	0.5	0.142857	0.357143
rs11682236	imm_2_233868479	0	4	0	0	4	10	ATG16L1	2	233295094	233295094	+	ENSG00000085978	6	0	1	0	0	2	0	0	0	0	0	0	0	2	233295094	101	5.48626	0.00215936	4.72408e+06	101	3.25374	0.171666	59423.7	N	N	0.0228758	1	0.5	0.142857	0.357143
rs10803619	imm_2_233868615	0	4	0	0	4	10	ATG16L1	2	233295230	233295230	+	ENSG00000085978	6	0	1	0	0	2	0	0	0	0	0	0	0	2	233295230	101	5.48626	0.00215936	4.72408e+06	101	3.25374	0.171666	59423.7	N	N	0.0228758	1	0.5	0.142857	0.357143
rs10929032	imm_2_233869093	0	4	0	0	4	10			-1	-1			0	0	0	0	0	0	0	0	0	0	0	0	0	2	233295708	101	5.48626	0.00215936	4.72408e+06	101	3.25374	0.171666	59423.7	N	N	0.0228758	1	0.5	0.142857	0.357143
rs11117717	rs11117717	0	4	0	0	4	10	ESRRG	1	216888798	216888798	+	ENSG00000196482	0	0	0	15	0	0	5	0	0	0	0	0	0	1	216888798	101	5.48626	0.00215936	4.72408e+06	101	3.25374	0.171666	59423.7	N	N	0.0228758	1	0.5	0.142857	0.357143
rs12437104	rs12437104	0	4	0	0	4	10	FRMD6,FRMD6-AS2	14	51492434	51492434	+	ENSG00000139926,ENSG00000258537	0	0	0	6	0	0	5	0	0	0	0	0	0	14	51492434	101	5.48626	0.00215936	4.72408e+06	101	3.25374	0.171666	59423.7	N	N	0.0228758	1	0.5	0.142857	0.357143
rs7521984	seq-rs7521984	0	4	0	0	4	10	ENSG00000285280	1	192603835	192603835	+	ENSG00000285280	0	0	0	12	0	0	12	0	0	0	0	0	0	1	192603835	101	5.48626	0.00215936	4.72408e+06	101	3.25374	0.171666	59423.7	N	N	0.0228758	1	0.5	0.142857	0.357143
rs41458747	1kg_1_67652930	0	3	1	0	1	13	SERBP1	1	67414659	67414659	+	ENSG00000142864	0	0	0	5	0	0	1	0	0	0	0	0	0	1	67414659	11.9091	4.58099	0.00150129	94469.6	33.562	1.48899	1.81297	621.303	N	Y	0.0186275	1	0.375	0.0357143	0.339286
rs2290176	rs2290176	0	3	1	0	1	13	ADGRG1	16	57661598	57661598	+	ENSG00000205336	0	0	2	13	0	0	0	0	0	0	0	0	0	16	57661598	11.9091	4.58099	0.00150129	94469.6	33.562	1.48899	1.81297	621.303	N	Y	0.0186275	1	0.375	0.0357143	0.339286
rs10144379	1kg_14_34753307	0	3	1	0	2	12	PRORP,ENSG00000258790	14	35214350	35214350	+	ENSG00000100890,ENSG00000258790	0	0	2	16	0	0	0	0	0	0	0	0	0	14	35214350	11	4.58167	0.00138482	87376	16.2381	1.3381	1.17902	223.639	N	Y	0.0441176	1	0.375	0.0714286	0.303571
rs11215434	rs11215434	0	3	1	0	2	12	CADM1	11	115230914	115230914	+	ENSG00000182985	0	0	0	13	0	0	2	0	0	0	0	0	0	11	115230914	11	4.58167	0.00138482	87376	16.2381	1.3381	1.17902	223.639	N	Y	0.0441176	1	0.375	0.0714286	0.303571
rs4076179	rs4076179	2	0	2	0	6	8	P2RY8	X	1507608	1507608	+	ENSG00000182162	0	0	0	1	0	0	0	0	0	0	0	0	0	X	1507608	81	3.32804	0.119015	55127.5	0.0632319	3.28079	0.000101923	39.2284	N	N	0.0375817	1	0.5	0.214286	0.285714
rs6039061	rs6039061	3	0	1	3	9	2	PLCB1	20	8167269	8167269	+	ENSG00000182621	0	0	1	12	0	0	2	0	0	0	0	0	0	20	8167269	1.90909	1.42494	0.116922	31.1714	0.020979	3.39045	2.73e-05	16.136	N	N	0.0441176	1	0.75	0.535714	0.214286
rs6055593	rs6055593	3	0	1	3	9	2	PLCB1	20	8177770	8177770	+	ENSG00000182621	0	0	1	12	0	0	2	0	0	0	0	0	0	20	8177770	1.90909	1.42494	0.116922	31.1714	0.020979	3.39045	2.73e-05	16.136	N	N	0.0441176	1	0.75	0.535714	0.214286
rs10009	rs10009	2	1	1	0	13	1	PPIL2	22	21697420	21697420	+	ENSG00000100023	23	0	8	0	0	11	0	0	0	0	0	0	0	22	21697420	21	3.50633	0.0217555	20270.8	0.0839695	1.6744	0.00315388	2.23562	N	N	0.0186275	1	0.625	0.464286	0.160714
