## Supplemental Table 5 for "B cell-extrinsic and intrinsic factors linked to early immune repletion after anti-CD20 therapy in patients with Multiple Sclerosis of African Ancestry"

### Sheet: SuperRepleterUPandERSig
RsID_1	ID	Yes_Homozygous	Yes_Heterozygous	Yes_Germline	No_Homozygous	No_Heterozygous	No_Germline	gene_names	gene_name_1	chr	start	end	strand	gene_ids	X3_prime_utr_variant	X5_prime_utr_variant	nmd_transcript_variant	intron_variant	missense_variant	non_coding_transcript_exon_variant	non_coding_transcript_variant	splice_acceptor_variant	splice_donor_5th_base_variant	splice_polypyrimidine_tract_variant	splice_region_variant	stop_gained	synonymous_variant	CHROM	POS	OR_Yes_vs_No_Hom_Germ	SE_log_OR_Yes_vs_No_Hom_Germ	Lower_CI_Yes_vs_No_Hom_Germ	Upper_CI_Yes_vs_No_Hom_Germ	OR_Yes_vs_No_Het_Germ	SE_log_OR_Yes_vs_No_Het_Germ	Lower_CI_Yes_vs_No_Het_Germ	Upper_CI_Yes_vs_No_Het_Germ	Sig_OR_Yes_vs_No_Hom_Germ	Sig_OR_Yes_vs_No_Het_Germ	Fisher_pvalue_Yes_vs_No_Hom_Germ	FDR_Adjusted_pvalue	SuperRepleter_allele_freq	NOT_Super_allele_freq	Difference
rs4143572	rs4143572	1	6	0	0	3	8	ENSG00000239498	ENSG00000239498	2	220367904	220367904	+	ENSG00000239498	0	0	0	2	0	0	2	0	0	0	0	0	0	2	220367904	891	4.58613	0.111196	7.13948e+06	159.387	3.2573	0.269022	94431.9	N	N	0.00490196	1	0.571429	0.136364	0.435065
rs6792236	rs6792236	1	5	1	0	2	9	IL17RD	IL17RD	3	57115287	57115287	+	ENSG00000144730	0	0	0	6	0	0	2	0	0	0	0	0	0	3	57115287	91	3.4537	0.104518	79230.7	20.0909	1.30048	1.57039	257.034	N	Y	0.0194193	1	0.5	0.0909091	0.409091
rs17516383	seq-rs17516383	1	3	3	0	0	11				-1	-1			0	0	0	0	0	0	0	0	0	0	0	0	0	19	54415008	39.3871	3.36478	0.0538509	28808.1	111	3.27647	0.180441	68282.6	N	N	0.0114379	1	0.357143	0	0.357143
rs17780009	rs17780009	0	6	1	0	2	9	ZNF880	ZNF880	19	52370365	52370365	+	ENSG00000221923	0	0	0	5	0	1	0	0	0	0	0	0	0	19	52370365	8.27273	4.58465	0.00103543	66096.5	24.0303	1.28806	1.92459	300.041	N	Y	0.0128205	1	0.428571	0.0909091	0.337662
rs3129752	rs3129752	4	3	0	0	10	1				-1	-1			0	0	0	0	0	0	0	0	0	0	0	0	0	6	32614850	451	4.59924	0.0548562	3.70789e+06	3.37624	3.36611	0.00460409	2475.84	N	N	0.0114379	1	0.785714	0.454545	0.331169
rs34341844	rs34341844	4	3	0	0	10	1				-1	-1			0	0	0	0	0	0	0	0	0	0	0	0	0	6	32615719	451	4.59924	0.0548562	3.70789e+06	3.37624	3.36611	0.00460409	2475.84	N	N	0.0114379	1	0.785714	0.454545	0.331169
rs34850435	rs34850435	4	3	0	0	10	1				-1	-1			0	0	0	0	0	0	0	0	0	0	0	0	0	6	32615522	451	4.59924	0.0548562	3.70789e+06	3.37624	3.36611	0.00460409	2475.84	N	N	0.0114379	1	0.785714	0.454545	0.331169
rs34985232	rs34985232	4	3	0	0	10	1				-1	-1			0	0	0	0	0	0	0	0	0	0	0	0	0	6	32616238	451	4.59924	0.0548562	3.70789e+06	3.37624	3.36611	0.00460409	2475.84	N	N	0.0114379	1	0.785714	0.454545	0.331169
rs35534739	rs35534739	4	3	0	0	10	1				-1	-1			0	0	0	0	0	0	0	0	0	0	0	0	0	6	32615713	451	4.59924	0.0548562	3.70789e+06	3.37624	3.36611	0.00460409	2475.84	N	N	0.0114379	1	0.785714	0.454545	0.331169
rs4959106	rs4959106	4	3	0	0	10	1				-1	-1			0	0	0	0	0	0	0	0	0	0	0	0	0	6	32615382	451	4.59924	0.0548562	3.70789e+06	3.37624	3.36611	0.00460409	2475.84	N	N	0.0114379	1	0.785714	0.454545	0.331169
rs9416634	rs9416634	2	5	0	3	1	7				-1	-1			0	0	0	0	0	0	0	0	0	0	0	0	0	10	57822760	48.0968	3.30751	0.0735711	31443	329.182	3.35351	0.460121	235505	N	N	0.0071644	1	0.642857	0.318182	0.324675
rs12122565	rs12122565	0	7	0	0	4	7	HHAT	HHAT	1	210673547	210673547	+	ENSG00000054392	0	0	0	7	0	0	0	0	0	0	0	0	0	1	210673547	71	5.49007	0.00150667	3.34579e+06	122.951	3.24432	0.21287	71015.2	N	N	0.0128205	1	0.5	0.181818	0.318182
rs12126038	rs12126038	0	7	0	0	4	7	KCNH1,ENSG00000279333	KCNH1	1	210679640	210679640	+	ENSG00000143473,ENSG00000279333	2	0	3	6	0	1	0	0	0	0	0	0	0	1	210679640	71	5.49007	0.00150667	3.34579e+06	122.951	3.24432	0.21287	71015.2	N	N	0.0128205	1	0.5	0.181818	0.318182
rs1619833	rs1619833	0	7	0	0	4	7				-1	-1			0	0	0	0	0	0	0	0	0	0	0	0	0	17	34407681	71	5.49007	0.00150667	3.34579e+06	122.951	3.24432	0.21287	71015.2	N	N	0.0128205	1	0.5	0.181818	0.318182
rs17188416	rs17188416	0	7	0	0	4	7	HHAT	HHAT	1	210671972	210671972	+	ENSG00000054392	0	0	0	7	0	0	0	0	0	0	0	0	0	1	210671972	71	5.49007	0.00150667	3.34579e+06	122.951	3.24432	0.21287	71015.2	N	N	0.0128205	1	0.5	0.181818	0.318182
rs2220476	rs2220476	0	7	0	0	4	7	ENSG00000259370	ENSG00000259370	15	62866940	62866940	+	ENSG00000259370	0	0	0	1	0	0	1	0	0	0	0	0	0	15	62866940	71	5.49007	0.00150667	3.34579e+06	122.951	3.24432	0.21287	71015.2	N	N	0.0128205	1	0.5	0.181818	0.318182
rs74728299	imm_9_4226526	0	5	2	0	1	10	GLIS3	GLIS3	9	4236526	4236526	+	ENSG00000107249	0	0	2	14	0	0	2	0	0	0	0	0	0	9	4236526	4.80952	4.53599	0.000662201	34931.3	22.2987	1.29629	1.75734	282.947	N	Y	0.0128205	1	0.357143	0.0454545	0.311688
rs12640392	rs12640392	1	3	3	0	1	10	MAPK10	MAPK10	4	86277050	86277050	+	ENSG00000109339	0	10	33	151	0	0	17	0	0	0	10	0	0	4	86277050	35.8387	3.36611	0.0488724	26281	9.18182	1.28579	0.738652	114.135	N	N	0.0473856	1	0.357143	0.0454545	0.311688
rs11141634	rs11141634	3	4	0	0	9	2	GAS1RR	GAS1RR	9	86964661	86964661	+	ENSG00000226237	0	0	0	4	0	0	4	0	0	0	0	0	0	9	86964661	651	4.56057	0.0854177	4.96151e+06	9.46154	3.29089	0.0149519	5987.25	N	N	0.0428922	1	0.714286	0.409091	0.305195
rs11586570	1kg_1_93077959	0	6	1	0	3	8	RPL5,DIPK1A	RPL5	1	92839814	92839814	+	ENSG00000122406,ENSG00000154511	0	0	0	12	0	0	2	0	0	0	0	0	0	1	92839814	7.36364	4.58613	0.000918974	59004	14.4897	1.2325	1.294	162.251	N	Y	0.0497738	1	0.428571	0.136364	0.292208
rs12746956	1kg_1_93084730	0	6	1	0	3	8	DIPK1A	DIPK1A	1	92846585	92846585	+	ENSG00000154511	0	0	0	15	0	0	0	0	0	0	0	0	0	1	92846585	7.36364	4.58613	0.000918974	59004	14.4897	1.2325	1.294	162.251	N	Y	0.0497738	1	0.428571	0.136364	0.292208
rs77741804	1kg_1_93096626	0	6	1	0	3	8	DIPK1A	DIPK1A	1	92858481	92858481	+	ENSG00000154511	0	0	0	5	0	0	0	0	0	0	0	0	0	1	92858481	7.36364	4.58613	0.000918974	59004	14.4897	1.2325	1.294	162.251	N	Y	0.0497738	1	0.428571	0.136364	0.292208
rs6121588	rs6121588	0	6	1	0	3	8	RBBP8NL	RBBP8NL	20	62421984	62421984	+	ENSG00000130701	0	0	0	2	0	0	0	0	0	0	0	0	0	20	62421984	7.36364	4.58613	0.000918974	59004	14.4897	1.2325	1.294	162.251	N	Y	0.0497738	1	0.428571	0.136364	0.292208
rs17335992	rs17335992	0	4	3	0	0	11				-1	-1			0	0	0	0	0	0	0	0	0	0	0	0	0	5	117375218	3.58065	4.51804	0.000510657	25106.9	146.806	3.26444	0.244341	88205	N	N	0.0114379	1	0.285714	0	0.285714
rs17584616	rs17584616	0	4	3	0	0	11	DPH6	DPH6	15	35406148	35406148	+	ENSG00000134146	0	0	0	12	0	0	6	0	0	0	0	0	0	15	35406148	3.58065	4.51804	0.000510657	25106.9	146.806	3.26444	0.244341	88205	N	N	0.0114379	1	0.285714	0	0.285714
rs7212633	rs7212633	0	4	3	0	0	11	LINC00511	LINC00511	17	72396045	72396045	+	ENSG00000227036	0	0	0	20	0	0	20	0	0	0	0	0	0	17	72396045	3.58065	4.51804	0.000510657	25106.9	146.806	3.26444	0.244341	88205	N	N	0.0114379	1	0.285714	0	0.285714
rs7316848	rs7316848	0	4	3	0	0	11	LMNTD1	LMNTD1	12	25583995	25583995	+	ENSG00000152936	0	0	0	5	0	0	0	0	0	0	0	0	0	12	25583995	3.58065	4.51804	0.000510657	25106.9	146.806	3.26444	0.244341	88205	N	N	0.0114379	1	0.285714	0	0.285714
rs1023181	rs1023181	0	5	2	0	2	9	PCSK5	PCSK5	9	76039185	76039185	+	ENSG00000099139	0	0	0	8	0	0	2	0	0	0	0	0	0	9	76039185	4.33333	4.53719	0.000595236	31546.8	10.5238	1.12176	1.16764	94.8497	N	Y	0.0491139	1	0.357143	0.0909091	0.266234
rs16957728	rs16957728	0	5	2	0	2	9				-1	-1			0	0	0	0	0	0	0	0	0	0	0	0	0	18	47732097	4.33333	4.53719	0.000595236	31546.8	10.5238	1.12176	1.16764	94.8497	N	Y	0.0491139	1	0.357143	0.0909091	0.266234
rs6112690	rs6112690	0	5	2	0	2	9	RIN2	RIN2	20	19959576	19959576	+	ENSG00000132669	0	0	0	5	0	0	2	0	0	0	0	0	0	20	19959576	4.33333	4.53719	0.000595236	31546.8	10.5238	1.12176	1.16764	94.8497	N	Y	0.0491139	1	0.357143	0.0909091	0.266234
rs9349049	rs9349049	0	5	2	0	2	9				-1	-1			0	0	0	0	0	0	0	0	0	0	0	0	0	6	37622328	4.33333	4.53719	0.000595236	31546.8	10.5238	1.12176	1.16764	94.8497	N	Y	0.0491139	1	0.357143	0.0909091	0.266234
rs9366942	rs9366942	0	5	2	0	2	9				-1	-1			0	0	0	0	0	0	0	0	0	0	0	0	0	6	37622527	4.33333	4.53719	0.000595236	31546.8	10.5238	1.12176	1.16764	94.8497	N	Y	0.0491139	1	0.357143	0.0909091	0.266234
rs2449588	rs2449588	3	4	0	0	10	1	DLG2	DLG2	11	83954133	83954133	+	ENSG00000150672	0	0	1	27	0	0	6	0	0	0	0	0	0	11	83954133	341	4.60778	0.0407877	2.85088e+06	4.46535	3.3544	0.00623063	3200.21	N	N	0.0428922	1	0.714286	0.454545	0.25974
rs4812899	1kg_20_43483756	0	6	1	1	2	8	PIGT	PIGT	20	45421702	45421702	+	ENSG00000124155	1	0	34	55	0	1	8	0	0	0	0	0	0	20	45421702	0.669421	3.45567	0.000765907	585.091	21.3896	1.29332	1.69554	269.835	N	Y	0.0128205	1	0.428571	0.181818	0.246753
rs10969340	rs10969340	0	6	1	1	2	8				-1	-1			0	0	0	0	0	0	0	0	0	0	0	0	0	9	29734031	0.669421	3.45567	0.000765907	585.091	21.3896	1.29332	1.69554	269.835	N	Y	0.0128205	1	0.428571	0.181818	0.246753
rs10187031	ccc-2-102129626-T-C	0	7	0	1	4	6	IL1R1	IL1R1	2	102146734	102146734	+	ENSG00000115594	0	0	0	20	0	0	0	0	0	0	0	0	0	2	102146734	5.54545	4.59054	0.00068611	44820.9	105.634	3.24787	0.181618	61439.8	N	N	0.02319	1	0.5	0.272727	0.227273
rs11952081	rs11952081	3	3	1	0	10	1	LINC01470	LINC01470	5	152804739	152804739	+	ENSG00000249484	0	0	0	6	0	0	6	0	0	0	0	0	0	5	152804739	31	3.48436	0.0335286	28662.1	0.306931	1.49659	0.016335	5.76714	N	N	0.0204248	1	0.642857	0.454545	0.188312
rs6979016	rs6979016	0	7	0	1	5	5				-1	-1			0	0	0	0	0	0	0	0	0	0	0	0	0	7	48800799	4.63636	4.59404	0.000569711	37731.2	71	3.24546	0.12265	41100.6	N	N	0.0377074	1	0.5	0.318182	0.181818
rs12226198	rs12226198	0	5	2	1	2	8	CADM1	CADM1	11	115203514	115203514	+	ENSG00000182985	0	0	0	9	0	0	2	0	0	0	0	0	0	11	115203514	0.350649	3.39245	0.000454107	270.762	9.36735	1.12779	1.02712	85.4305	N	Y	0.0491139	1	0.357143	0.181818	0.175325
rs16947645	rs16947645	3	2	2	0	9	2	DAPK2	DAPK2	15	63994278	63994278	+	ENSG00000035664	0	0	6	27	0	0	6	0	0	0	0	0	0	15	63994278	31	3.35782	0.0429662	22366.4	0.230769	1.24035	0.0202942	2.62412	N	N	0.0439291	1	0.571429	0.409091	0.162338
rs34989321	imm_11_2189120	0	3	4	1	0	10				-1	-1			0	0	0	0	0	0	0	0	0	0	0	0	0	11	2211314	0.223947	3.3544	0.000312479	160.497	76.3659	3.26581	0.126762	46005.5	N	N	0.0428922	1	0.214286	0.0909091	0.123377
rs57652981	imm_2_65396176	0	3	4	1	0	10	SPRED2	SPRED2	2	65315538	65315538	+	ENSG00000198369	0	0	0	4	0	0	0	0	0	0	0	0	0	2	65315538	0.223947	3.3544	0.000312479	160.497	76.3659	3.26581	0.126762	46005.5	N	N	0.0428922	1	0.214286	0.0909091	0.123377
rs12671756	rs12671756	0	3	4	1	0	10				-1	-1			0	0	0	0	0	0	0	0	0	0	0	0	0	7	25906261	0.223947	3.3544	0.000312479	160.497	76.3659	3.26581	0.126762	46005.5	N	N	0.0428922	1	0.214286	0.0909091	0.123377
rs1425936	rs1425936	0	3	4	1	0	10	PRR5L	PRR5L	11	36377964	36377964	+	ENSG00000135362	0	0	0	14	0	0	5	0	0	0	0	0	0	11	36377964	0.223947	3.3544	0.000312479	160.497	76.3659	3.26581	0.126762	46005.5	N	N	0.0428922	1	0.214286	0.0909091	0.123377
rs7335280	rs7335280	2	4	1	0	11	0				-1	-1			0	0	0	0	0	0	0	0	0	0	0	0	0	13	35738931	1.90909	4.62442	0.000221024	16489.8	0.033579	3.35307	4.7e-05	24.0027	N	N	0.0428922	1	0.571429	0.5	0.0714286
